# Characterization of SARS-CoV-2 intrahost genetic evolution in vaccinated and non-vaccinated patients from the Kenyan population

**DOI:** 10.1101/2025.03.03.25323296

**Authors:** Doreen Lugano, Kennedy Mwangi, Bernard Mware, Gilbert Kibet, Shebbar Osiany, Edward Kiritu, Paul Dobi, Collins Muli, Regina Njeru, Tulio de Oliveira, M. Kariuki Njenga, Andrew Routh, Samuel O. Oyola

## Abstract

Vaccination is a key control measure of COVID-19 by preventing severe effects of disease outcomes, reducing hospitalization rates and death, and increasing immunity. However, vaccination can affect the evolution and adaptation of SARS-CoV-2, largely through vaccine-induced immune pressure. Here we investigated intrahost recombination and single nucleotide variations (iSNVs) on the SARS-CoV-2 genome in non-vaccinated and vaccinated sequences from the Kenyan population to profile intrahost viral genetic evolution and adaptations driven by vaccine-induced immune pressure. We identified recombination hotspots in the S, N, and ORF1a/b genes and showed the genetic evolution landscape of SARS-CoV-2 by comparing within-wave and inter-wave recombination events from the beginning of the pandemic (June 2020) to (December 2022) in Kenya. We further reveal differential expression of recombinant RNA species between vaccinated and non-vaccinated individuals and perform an in-depth analysis of iSNVs to identify and characterize the functional properties of non-synonymous mutations found in ORF-1 a/b, S, and N genes. Lastly, we detected a minority variant in non-vaccinated patients in Kenya, with an immune escape mutation S255F of the spike gene and showed differential recombinant RNA species. Overall, this work identified unique in vivo mutations and intrahost recombination patterns in SARS-CoV-2 which could have significant implications for virus evolution, virulence, and immune escape.
