## Supplemental Table 1 for "Characterization of SARS-CoV-2 intrahost genetic evolution in vaccinated and non-vaccinated patients from the Kenyan population"

### Sheet: sgmRNA t-test 
Table Analyzed	vaccination
Column A	sgmRNAs non-vaccinated
vs	vs
Column B	sgmRNAs vaccinated
Unpaired t test
P value	0.0067
P value summary	**
Are means signif. different? (P < 0.05)	Yes
One- or two-tailed P value?	Two-tailed
t, df	t=2.732 df=312
How big is the difference?
Mean ± SEM of column A	10.73 ± 1.564 N=127
Mean ± SEM of column B	7.143 ± 0.2073 N=187
Difference between means	3.584 ± 1.312
95% confidence interval	1.012 to 6.155
R squared	0.02336
F test to compare variances
F,DFn, Dfd	38.63, 126, 186
P value	< 0.0001
P value summary	***
Are variances significantly different?	Yes

### Sheet: DVG t-test 
Table Analyzed	vaccination
Column C	DVG non-vaccinated
vs	vs
Column D	DVG vaccinated
Unpaired t test
P value	0.0422
P value summary	*
Are means signif. different? (P < 0.05)	Yes
One- or two-tailed P value?	Two-tailed
t, df	t=2.040 df=312
How big is the difference?
Mean ± SEM of column C	10.07 ± 0.6280 N=127
Mean ± SEM of column D	8.166 ± 0.6394 N=187
Difference between means	1.903 ± 0.9328
95% confidence interval	0.07452 to 3.731
R squared	0.01316
F test to compare variances
F,DFn, Dfd	1.527, 186, 126
P value	0.0112
P value summary	*
Are variances significantly different?	Yes

### Sheet: Large insertions t-test 
Table Analyzed	vaccination
Column E	Large insertions non-vaccinate
vs	vs
Column F	Large insertions vaccinated
Unpaired t test
P value	0.0006
P value summary	***
Are means signif. different? (P < 0.05)	Yes
One- or two-tailed P value?	Two-tailed
t, df	t=3.458 df=312
How big is the difference?
Mean ± SEM of column E	11.61 ± 0.9253 N=127
Mean ± SEM of column F	8.514 ± 0.3885 N=187
Difference between means	3.099 ± 0.8961
95% confidence interval	1.342 to 4.855
R squared	0.03691
F test to compare variances
F,DFn, Dfd	3.853, 126, 186
P value	< 0.0001
P value summary	***
Are variances significantly different?	Yes

### Sheet: Micro-deletions t-test 
Table Analyzed	vaccination
Column G	Micro-deletions non-vaccinated
vs	vs
Column H	Micro-deletions vaccinated
Unpaired t test
P value	0.0292
P value summary	*
Are means signif. different? (P < 0.05)	Yes
One- or two-tailed P value?	Two-tailed
t, df	t=2.190 df=312
How big is the difference?
Mean ± SEM of column G	6.208 ± 1.397 N=127
Mean ± SEM of column H	3.634 ± 0.1975 N=187
Difference between means	2.574 ± 1.175
95% confidence interval	0.2707 to 4.878
R squared	0.01514
F test to compare variances
F,DFn, Dfd	34.01, 126, 186
P value	< 0.0001
P value summary	***
Are variances significantly different?	Yes

### Sheet: Micro-insertions t-test
Table Analyzed	vaccination
Column I	Micro-insertions non-vaccinate
vs	vs
Column J	Micro-insertions vaccinated
Unpaired t test
P value	0.9618
P value summary	ns
Are means signif. different? (P < 0.05)	No
One- or two-tailed P value?	Two-tailed
t, df	t=0.04790 df=312
How big is the difference?
Mean ± SEM of column I	0.1059 ± 0.009258 N=127
Mean ± SEM of column J	0.1064 ± 0.005034 N=187
Difference between means	-0.0004680 ± 0.009771
95% confidence interval	-0.01962 to 0.01868
R squared	7.353e-06
F test to compare variances
F,DFn, Dfd	2.297, 126, 186
P value	< 0.0001
P value summary	***
Are variances significantly different?	Yes
