## Supplemental Table 2 for "Characterization of SARS-CoV-2 intrahost genetic evolution in vaccinated and non-vaccinated patients from the Kenyan population"

### Sheet: sgmRNA statistics 
Table Analyzed	sgmRNAs
Data sets analyzed	A-I
ANOVA summary
F	35.54
P value	<0.0001
P value summary	****
Significant diff. among means (P < 0.05)?	Yes
R squared	0.1526
Brown-Forsythe test
F (DFn, DFd)	23.38 (8, 1579)
P value	<0.0001
P value summary	****
Are SDs significantly different (P < 0.05)?	Yes
Bartlett's test
Bartlett's statistic (corrected)	4057
P value	<0.0001
P value summary	****
Are SDs significantly different (P < 0.05)?	Yes
ANOVA table	SS	DF	MS	F (DFn, DFd)	P value
Treatment (between columns)	2438276	8	304784	F (8, 1579) = 35.54	P<0.0001
Residual (within columns)	13540563	1579	8575
Total	15978838	1587
Data summary
Number of treatments (columns)	9
Number of values (total)	1588
Number of families	1
Number of comparisons per family	36
Alpha	0.05
Tukey's multiple comparisons test	Mean Diff.	95.00% CI of diff.	Below threshold?	Summary	Adjusted P Value
Phase 1 vs. Phase 2	-132.3	-196.5 to -68.08	Yes	****	<0.0001	A-B
Phase 1 vs. Phase 3	60.67	23.26 to 98.09	Yes	****	<0.0001	A-C
Phase 1 vs. Phase 4	75.2	15.47 to 134.9	Yes	**	0.0031	A-D
Phase 1 vs. Phase 5	-1.697	-41.67 to 38.28	No	ns	>0.9999	A-E
Phase 1 vs. Phase 6	83.76	25.24 to 142.3	Yes	***	0.0003	A-F
Phase 1 vs. Phase 7	71.61	35.97 to 107.2	Yes	****	<0.0001	A-G
Phase 1 vs. Phase 8	71.14	28.79 to 113.5	Yes	****	<0.0001	A-H
Phase 1 vs. Phase 9	90.92	55.95 to 125.9	Yes	****	<0.0001	A-I
Phase 2 vs. Phase 3	193	134.6 to 251.3	Yes	****	<0.0001	B-C
Phase 2 vs. Phase 4	207.5	132.9 to 282.1	Yes	****	<0.0001	B-D
Phase 2 vs. Phase 5	130.6	70.59 to 190.6	Yes	****	<0.0001	B-E
Phase 2 vs. Phase 6	216.1	142.4 to 289.7	Yes	****	<0.0001	B-F
Phase 2 vs. Phase 7	203.9	146.7 to 261.1	Yes	****	<0.0001	B-G
Phase 2 vs. Phase 8	203.4	141.8 to 265.1	Yes	****	<0.0001	B-H
Phase 2 vs. Phase 9	223.2	166.4 to 280.0	Yes	****	<0.0001	B-I
Phase 3 vs. Phase 4	14.53	-38.82 to 67.88	No	ns	0.9954	C-D
Phase 3 vs. Phase 5	-62.37	-91.97 to -32.77	Yes	****	<0.0001	C-E
Phase 3 vs. Phase 6	23.09	-28.90 to 75.08	No	ns	0.9056	C-F
Phase 3 vs. Phase 7	10.93	-12.49 to 34.36	No	ns	0.878	C-G
Phase 3 vs. Phase 8	10.46	-22.27 to 43.19	No	ns	0.9866	C-H
Phase 3 vs. Phase 9	30.25	7.855 to 52.65	Yes	***	0.001	C-I
Phase 4 vs. Phase 5	-76.9	-132.1 to -21.73	Yes	***	0.0005	D-E
Phase 4 vs. Phase 6	8.558	-61.23 to 78.35	No	ns	>0.9999	D-F
Phase 4 vs. Phase 7	-3.597	-55.72 to 48.52	No	ns	>0.9999	D-G
Phase 4 vs. Phase 8	-4.068	-60.98 to 52.85	No	ns	>0.9999	D-H
Phase 4 vs. Phase 9	15.72	-35.95 to 67.39	No	ns	0.9903	D-I
Phase 5 vs. Phase 6	85.46	31.60 to 139.3	Yes	****	<0.0001	E-F
Phase 5 vs. Phase 7	73.3	45.98 to 100.6	Yes	****	<0.0001	E-G
Phase 5 vs. Phase 8	72.83	37.21 to 108.5	Yes	****	<0.0001	E-H
Phase 5 vs. Phase 9	92.62	66.17 to 119.1	Yes	****	<0.0001	E-I
Phase 6 vs. Phase 7	-12.16	-62.88 to 38.57	No	ns	0.9981	F-G
Phase 6 vs. Phase 8	-12.63	-68.27 to 43.02	No	ns	0.9987	F-H
Phase 6 vs. Phase 9	7.161	-43.10 to 57.42	No	ns	>0.9999	F-I
Phase 7 vs. Phase 8	-0.4706	-31.16 to 30.21	No	ns	>0.9999	G-H
Phase 7 vs. Phase 9	19.32	0.02958 to 38.60	Yes	*	0.0493	G-I
Phase 8 vs. Phase 9	19.79	-10.12 to 49.70	No	ns	0.5051	H-I

### Sheet: DVG statistics
Table Analyzed	DVGs
Data sets analyzed	A-I
ANOVA summary
F	66.25
P value	<0.0001
P value summary	****
Significant diff. among means (P < 0.05)?	Yes
R squared	0.2513
Brown-Forsythe test
F (DFn, DFd)	70.88 (8, 1579)
P value	<0.0001
P value summary	****
Are SDs significantly different (P < 0.05)?	Yes
Bartlett's test
Bartlett's statistic (corrected)	2353
P value	<0.0001
P value summary	****
Are SDs significantly different (P < 0.05)?	Yes
ANOVA table	SS	DF	MS	F (DFn, DFd)	P value
Treatment (between columns)	4167303	8	520913	F (8, 1579) = 66.25	P<0.0001
Residual (within columns)	12415069	1579	7863
Total	16582373	1587
Data summary
Number of treatments (columns)	9
Number of values (total)	1588
Number of families	1
Number of comparisons per family	36
Alpha	0.05
Tukey's multiple comparisons test	Mean Diff.	95.00% CI of diff.	Below threshold?	Summary	Adjusted P Value
Phase 1 vs. Phase 2	4.693	-56.80 to 66.19	No	ns	>0.9999	A-B
Phase 1 vs. Phase 3	-75.32	-111.1 to -39.49	Yes	****	<0.0001	A-C
Phase 1 vs. Phase 4	-84.68	-141.9 to -27.49	Yes	***	0.0002	A-D
Phase 1 vs. Phase 5	-48.2	-86.47 to -9.920	Yes	**	0.0031	A-E
Phase 1 vs. Phase 6	-85.59	-141.6 to -29.55	Yes	****	<0.0001	A-F
Phase 1 vs. Phase 7	-79.21	-113.3 to -45.09	Yes	****	<0.0001	A-G
Phase 1 vs. Phase 8	-99.09	-139.6 to -58.55	Yes	****	<0.0001	A-H
Phase 1 vs. Phase 9	30.79	-2.701 to 64.28	No	ns	0.1006	A-I
Phase 2 vs. Phase 3	-80.01	-135.9 to -24.15	Yes	***	0.0003	B-C
Phase 2 vs. Phase 4	-89.37	-160.8 to -17.90	Yes	**	0.0034	B-D
Phase 2 vs. Phase 5	-52.89	-110.4 to 4.574	No	ns	0.0997	B-E
Phase 2 vs. Phase 6	-90.28	-160.8 to -19.73	Yes	**	0.0024	B-F
Phase 2 vs. Phase 7	-83.91	-138.7 to -29.12	Yes	****	<0.0001	B-G
Phase 2 vs. Phase 8	-103.8	-162.8 to -44.79	Yes	****	<0.0001	B-H
Phase 2 vs. Phase 9	26.1	-28.30 to 80.49	No	ns	0.8604	B-I
Phase 3 vs. Phase 4	-9.366	-60.45 to 41.72	No	ns	0.9997	C-D
Phase 3 vs. Phase 5	27.12	-1.226 to 55.46	No	ns	0.0735	C-E
Phase 3 vs. Phase 6	-10.27	-60.05 to 39.51	No	ns	0.9994	C-F
Phase 3 vs. Phase 7	-3.898	-26.32 to 18.53	No	ns	0.9998	C-G
Phase 3 vs. Phase 8	-23.78	-55.12 to 7.560	No	ns	0.3089	C-H
Phase 3 vs. Phase 9	106.1	84.66 to 127.5	Yes	****	<0.0001	C-I
Phase 4 vs. Phase 5	36.49	-16.35 to 89.32	No	ns	0.4428	D-E
Phase 4 vs. Phase 6	-0.905	-67.73 to 65.92	No	ns	>0.9999	D-F
Phase 4 vs. Phase 7	5.468	-44.44 to 55.37	No	ns	>0.9999	D-G
Phase 4 vs. Phase 8	-14.41	-68.91 to 40.08	No	ns	0.9963	D-H
Phase 4 vs. Phase 9	115.5	66.00 to 164.9	Yes	****	<0.0001	D-I
Phase 5 vs. Phase 6	-37.39	-88.96 to 14.18	No	ns	0.3725	E-F
Phase 5 vs. Phase 7	-31.02	-57.18 to -4.853	Yes	**	0.0074	E-G
Phase 5 vs. Phase 8	-50.9	-85.01 to -16.78	Yes	***	0.0001	E-H
Phase 5 vs. Phase 9	78.98	53.65 to 104.3	Yes	****	<0.0001	E-I
Phase 6 vs. Phase 7	6.373	-42.20 to 54.95	No	ns	>0.9999	F-G
Phase 6 vs. Phase 8	-13.51	-66.79 to 39.77	No	ns	0.9972	F-H
Phase 6 vs. Phase 9	116.4	68.25 to 164.5	Yes	****	<0.0001	F-I
Phase 7 vs. Phase 8	-19.88	-49.26 to 9.501	No	ns	0.4724	G-H
Phase 7 vs. Phase 9	110	91.53 to 128.5	Yes	****	<0.0001	G-I
Phase 8 vs. Phase 9	129.9	101.2 to 158.5	Yes	****	<0.0001	H-I

### Sheet: Large Insertions statistics
Table Analyzed	Large Insertions
Data sets analyzed	A-I
ANOVA summary
F	73.47
P value	<0.0001
P value summary	****
Significant diff. among means (P < 0.05)?	Yes
R squared	0.2713
Brown-Forsythe test
F (DFn, DFd)	73.20 (8, 1579)
P value	<0.0001
P value summary	****
Are SDs significantly different (P < 0.05)?	Yes
Bartlett's test
Bartlett's statistic (corrected)	2449
P value	<0.0001
P value summary	****
Are SDs significantly different (P < 0.05)?	Yes
ANOVA table	SS	DF	MS	F (DFn, DFd)	P value
Treatment (between columns)	4673230	8	584154	F (8, 1579) = 73.47	P<0.0001
Residual (within columns)	12554765	1579	7951
Total	17227995	1587
Data summary
Number of treatments (columns)	9
Number of values (total)	1588
Number of families	1
Number of comparisons per family	36
Alpha	0.05
Tukey's multiple comparisons test	Mean Diff.	95.00% CI of diff.	Below threshold?	Summary	Adjusted P Value
Phase 1 vs. Phase 2	-23.83	-85.68 to 38.01	No	ns	0.9572	A-B
Phase 1 vs. Phase 3	-78.46	-114.5 to -42.43	Yes	****	<0.0001	A-C
Phase 1 vs. Phase 4	-83.9	-141.4 to -26.39	Yes	***	0.0002	A-D
Phase 1 vs. Phase 5	-50.62	-89.11 to -12.13	Yes	**	0.0015	A-E
Phase 1 vs. Phase 6	-84.43	-140.8 to -28.08	Yes	***	0.0001	A-F
Phase 1 vs. Phase 7	-80.58	-114.9 to -46.26	Yes	****	<0.0001	A-G
Phase 1 vs. Phase 8	-103.1	-143.9 to -62.36	Yes	****	<0.0001	A-H
Phase 1 vs. Phase 9	36.08	2.403 to 69.76	Yes	*	0.0251	A-I
Phase 2 vs. Phase 3	-54.62	-110.8 to 1.551	No	ns	0.0641	B-C
Phase 2 vs. Phase 4	-60.07	-131.9 to 11.81	No	ns	0.189	B-D
Phase 2 vs. Phase 5	-26.78	-84.57 to 31.00	No	ns	0.8824	B-E
Phase 2 vs. Phase 6	-60.59	-131.5 to 10.35	No	ns	0.1659	B-F
Phase 2 vs. Phase 7	-56.74	-111.8 to -1.647	Yes	*	0.0378	B-G
Phase 2 vs. Phase 8	-79.29	-138.6 to -19.97	Yes	**	0.0012	B-H
Phase 2 vs. Phase 9	59.91	5.217 to 114.6	Yes	*	0.0196	B-I
Phase 3 vs. Phase 4	-5.444	-56.81 to 45.93	No	ns	>0.9999	C-D
Phase 3 vs. Phase 5	27.84	-0.6632 to 56.35	No	ns	0.0617	C-E
Phase 3 vs. Phase 6	-5.971	-56.03 to 44.09	No	ns	>0.9999	C-F
Phase 3 vs. Phase 7	-2.118	-24.67 to 20.43	No	ns	>0.9999	C-G
Phase 3 vs. Phase 8	-24.67	-56.19 to 6.844	No	ns	0.2674	C-H
Phase 3 vs. Phase 9	114.5	92.97 to 136.1	Yes	****	<0.0001	C-I
Phase 4 vs. Phase 5	33.28	-19.84 to 86.41	No	ns	0.5817	D-E
Phase 4 vs. Phase 6	-0.5278	-67.73 to 66.67	No	ns	>0.9999	D-F
Phase 4 vs. Phase 7	3.326	-46.86 to 53.51	No	ns	>0.9999	D-G
Phase 4 vs. Phase 8	-19.23	-74.03 to 35.57	No	ns	0.9758	D-H
Phase 4 vs. Phase 9	120	70.23 to 169.7	Yes	****	<0.0001	D-I
Phase 5 vs. Phase 6	-33.81	-85.68 to 18.05	No	ns	0.5259	E-F
Phase 5 vs. Phase 7	-29.96	-56.27 to -3.647	Yes	*	0.0124	E-G
Phase 5 vs. Phase 8	-52.51	-86.82 to -18.21	Yes	****	<0.0001	E-H
Phase 5 vs. Phase 9	86.7	61.22 to 112.2	Yes	****	<0.0001	E-I
Phase 6 vs. Phase 7	3.854	-44.99 to 52.70	No	ns	>0.9999	F-G
Phase 6 vs. Phase 8	-18.7	-72.28 to 34.88	No	ns	0.9765	F-H
Phase 6 vs. Phase 9	120.5	72.11 to 168.9	Yes	****	<0.0001	F-I
Phase 7 vs. Phase 8	-22.55	-52.10 to 6.993	No	ns	0.3008	G-H
Phase 7 vs. Phase 9	116.7	98.08 to 135.2	Yes	****	<0.0001	G-I
Phase 8 vs. Phase 9	139.2	110.4 to 168.0	Yes	****	<0.0001	H-I

### Sheet: Micro-Insertions statistics
Table Analyzed	Micro- Insertions
Data sets analyzed	A-I
ANOVA summary
F	12.45
P value	<0.0001
P value summary	****
Significant diff. among means (P < 0.05)?	Yes
R squared	0.05935
Brown-Forsythe test
F (DFn, DFd)	10.85 (8, 1579)
P value	<0.0001
P value summary	****
Are SDs significantly different (P < 0.05)?	Yes
Bartlett's test
Bartlett's statistic (corrected)	3333
P value	<0.0001
P value summary	****
Are SDs significantly different (P < 0.05)?	Yes
ANOVA table	SS	DF	MS	F (DFn, DFd)	P value
Treatment (between columns)	289.2	8	36.15	F (8, 1579) = 12.45	P<0.0001
Residual (within columns)	4583	1579	2.903
Total	4873	1587
Data summary
Number of treatments (columns)	9
Number of values (total)	1588
Number of families	1
Number of comparisons per family	36
Alpha	0.05
Tukey's multiple comparisons test	Mean Diff.	95.00% CI of diff.	Below threshold?	Summary	Adjusted P Value
Phase 1 vs. Phase 2	0.587	-0.5946 to 1.769	No	ns	0.835	A-B
Phase 1 vs. Phase 3	1.238	0.5500 to 1.927	Yes	****	<0.0001	A-C
Phase 1 vs. Phase 4	0.8406	-0.2584 to 1.939	No	ns	0.298	A-D
Phase 1 vs. Phase 5	0.3943	-0.3411 to 1.130	No	ns	0.7677	A-E
Phase 1 vs. Phase 6	1.202	0.1253 to 2.279	Yes	*	0.0158	A-F
Phase 1 vs. Phase 7	1.136	0.4802 to 1.792	Yes	****	<0.0001	A-G
Phase 1 vs. Phase 8	1.079	0.2996 to 1.858	Yes	***	0.0006	A-H
Phase 1 vs. Phase 9	1.556	0.9124 to 2.199	Yes	****	<0.0001	A-I
Phase 2 vs. Phase 3	0.6514	-0.4219 to 1.725	No	ns	0.6243	B-C
Phase 2 vs. Phase 4	0.2536	-1.120 to 1.627	No	ns	0.9997	B-D
Phase 2 vs. Phase 5	-0.1927	-1.297 to 0.9114	No	ns	0.9998	B-E
Phase 2 vs. Phase 6	0.6149	-0.7406 to 1.970	No	ns	0.8946	B-F
Phase 2 vs. Phase 7	0.5489	-0.5037 to 1.602	No	ns	0.7941	B-G
Phase 2 vs. Phase 8	0.4916	-0.6420 to 1.625	No	ns	0.9169	B-H
Phase 2 vs. Phase 9	0.9689	-0.07622 to 2.014	No	ns	0.0944	B-I
Phase 3 vs. Phase 4	-0.3978	-1.379 to 0.5837	No	ns	0.9428	C-D
Phase 3 vs. Phase 5	-0.844	-1.389 to -0.2994	Yes	****	<0.0001	C-E
Phase 3 vs. Phase 6	-0.03645	-0.9929 to 0.9200	No	ns	>0.9999	C-F
Phase 3 vs. Phase 7	-0.1024	-0.5333 to 0.3285	No	ns	0.9982	C-G
Phase 3 vs. Phase 8	-0.1598	-0.7619 to 0.4424	No	ns	0.9962	C-H
Phase 3 vs. Phase 9	0.3175	-0.09454 to 0.7296	No	ns	0.2881	C-I
Phase 4 vs. Phase 5	-0.4462	-1.461 to 0.5689	No	ns	0.9106	D-E
Phase 4 vs. Phase 6	0.3613	-0.9227 to 1.645	No	ns	0.9943	D-F
Phase 4 vs. Phase 7	0.2954	-0.6635 to 1.254	No	ns	0.9895	D-G
Phase 4 vs. Phase 8	0.238	-0.8091 to 1.285	No	ns	0.9987	D-H
Phase 4 vs. Phase 9	0.7153	-0.2353 to 1.666	No	ns	0.3203	D-I
Phase 5 vs. Phase 6	0.8076	-0.1834 to 1.799	No	ns	0.2177	E-F
Phase 5 vs. Phase 7	0.7416	0.2389 to 1.244	Yes	***	0.0002	E-G
Phase 5 vs. Phase 8	0.6842	0.02875 to 1.340	Yes	*	0.033	E-H
Phase 5 vs. Phase 9	1.162	0.6749 to 1.648	Yes	****	<0.0001	E-I
Phase 6 vs. Phase 7	-0.06597	-0.9992 to 0.8673	No	ns	>0.9999	F-G
Phase 6 vs. Phase 8	-0.1233	-1.147 to 0.9004	No	ns	>0.9999	F-H
Phase 6 vs. Phase 9	0.354	-0.5708 to 1.279	No	ns	0.9589	F-I
Phase 7 vs. Phase 8	-0.05737	-0.6219 to 0.5072	No	ns	>0.9999	G-H
Phase 7 vs. Phase 9	0.4199	0.06509 to 0.7748	Yes	**	0.0075	G-I
Phase 8 vs. Phase 9	0.4773	-0.07301 to 1.028	No	ns	0.1507	H-I

### Sheet: Micro-deletions statistics
Table Analyzed	Mico-deletion
Data sets analyzed	A-I
ANOVA summary
F	25.99
P value	<0.0001
P value summary	****
Significant diff. among means (P < 0.05)?	Yes
R squared	0.1163
Brown-Forsythe test
F (DFn, DFd)	9.357 (8, 1579)
P value	<0.0001
P value summary	****
Are SDs significantly different (P < 0.05)?	Yes
Bartlett's test
Bartlett's statistic (corrected)	561.2
P value	<0.0001
P value summary	****
Are SDs significantly different (P < 0.05)?	Yes
ANOVA table	SS	DF	MS	F (DFn, DFd)	P value
Treatment (between columns)	45248	8	5656	F (8, 1579) = 25.99	P<0.0001
Residual (within columns)	343659	1579	217.6
Total	388907	1587
Data summary
Number of treatments (columns)	9
Number of values (total)	1588
Number of families	1
Number of comparisons per family	36
Alpha	0.05
Tukey's multiple comparisons test	Mean Diff.	95.00% CI of diff.	Below threshold?	Summary	Adjusted P Value
Phase 1 vs. Phase 2	-16.72	-26.95 to -6.489	Yes	****	<0.0001	A-B
Phase 1 vs. Phase 3	7.688	1.728 to 13.65	Yes	**	0.0021	A-C
Phase 1 vs. Phase 4	3.224	-6.292 to 12.74	No	ns	0.9805	A-D
Phase 1 vs. Phase 5	-6.598	-12.97 to -0.2293	Yes	*	0.0356	A-E
Phase 1 vs. Phase 6	8.448	-0.8742 to 17.77	No	ns	0.1118	A-F
Phase 1 vs. Phase 7	4.923	-0.7546 to 10.60	No	ns	0.1509	A-G
Phase 1 vs. Phase 8	2.045	-4.701 to 8.790	No	ns	0.9905	A-H
Phase 1 vs. Phase 9	8.646	3.074 to 14.22	Yes	****	<0.0001	A-I
Phase 2 vs. Phase 3	24.41	15.11 to 33.70	Yes	****	<0.0001	B-C
Phase 2 vs. Phase 4	19.94	8.053 to 31.84	Yes	****	<0.0001	B-D
Phase 2 vs. Phase 5	10.12	0.5623 to 19.68	Yes	*	0.0285	B-E
Phase 2 vs. Phase 6	25.17	13.43 to 36.91	Yes	****	<0.0001	B-F
Phase 2 vs. Phase 7	21.64	12.53 to 30.76	Yes	****	<0.0001	B-G
Phase 2 vs. Phase 8	18.76	8.949 to 28.58	Yes	****	<0.0001	B-H
Phase 2 vs. Phase 9	25.37	16.32 to 34.42	Yes	****	<0.0001	B-I
Phase 3 vs. Phase 4	-4.464	-12.96 to 4.035	No	ns	0.7874	C-D
Phase 3 vs. Phase 5	-14.29	-19.00 to -9.570	Yes	****	<0.0001	C-E
Phase 3 vs. Phase 6	0.7601	-7.522 to 9.042	No	ns	>0.9999	C-F
Phase 3 vs. Phase 7	-2.765	-6.497 to 0.9657	No	ns	0.3413	C-G
Phase 3 vs. Phase 8	-5.644	-10.86 to -0.4296	Yes	*	0.0225	C-H
Phase 3 vs. Phase 9	0.9576	-2.610 to 4.526	No	ns	0.9959	C-I
Phase 4 vs. Phase 5	-9.822	-18.61 to -1.032	Yes	*	0.0156	D-E
Phase 4 vs. Phase 6	5.224	-5.894 to 16.34	No	ns	0.874	D-F
Phase 4 vs. Phase 7	1.699	-6.604 to 10.00	No	ns	0.9994	D-G
Phase 4 vs. Phase 8	-1.179	-10.25 to 7.888	No	ns	>0.9999	D-H
Phase 4 vs. Phase 9	5.422	-2.809 to 13.65	No	ns	0.5112	D-I
Phase 5 vs. Phase 6	15.05	6.465 to 23.63	Yes	****	<0.0001	E-F
Phase 5 vs. Phase 7	11.52	7.167 to 15.87	Yes	****	<0.0001	E-G
Phase 5 vs. Phase 8	8.642	2.966 to 14.32	Yes	****	<0.0001	E-H
Phase 5 vs. Phase 9	15.24	11.03 to 19.46	Yes	****	<0.0001	E-I
Phase 6 vs. Phase 7	-3.525	-11.61 to 4.556	No	ns	0.9142	F-G
Phase 6 vs. Phase 8	-6.404	-15.27 to 2.460	No	ns	0.3776	F-H
Phase 6 vs. Phase 9	0.1975	-7.810 to 8.205	No	ns	>0.9999	F-I
Phase 7 vs. Phase 8	-2.878	-7.767 to 2.010	No	ns	0.6629	G-H
Phase 7 vs. Phase 9	3.723	0.6504 to 6.796	Yes	**	0.0054	G-I
Phase 8 vs. Phase 9	6.601	1.836 to 11.37	Yes	***	0.0006	H-I
